# Evaluating Genomic Surveillance Methods for *Shigella sonnei* in a High-Income Setting

**DOI:** 10.64898/2026.05.08.26352707

**Authors:** Kuangyi Charles Wei, Charlotte E. Chong, Gherard Batisti Biffignandi, Lewis C. E. Mason, Ryan Morrison, Claire Jenkins, Kate S Baker

## Abstract

*Shigella sonnei* is a human-adapted enteric pathogen with a very low infectious dose and increasing antimicrobial resistance. In high-income settings, transmission is multimodal including sporadic cases/outbreaks associated with food and travel, as well as sustained transmission among sexual networks of men who have sex with men (MSM). Whole-genome sequencing (WGS) now underpins national shigellosis surveillance in the United Kingdom. Hence, consistent, communicable genotyping is essential for case linkage and trend detection across heterogeneous transmission modes.

Here, we evaluate the performance of WGS genotyping approaches for granulating outbreaks of *S. sonnei* shigellosis, particularly considering differential performance in dense sexual transmission where highly clonal MSM-associated sublineages pose distinct clustering challenges. Specifically, we compare performance of the current practice approach (10 SNP-distance clustering based on SNP address [t10]), allele-based methods (EnteroBase cgMLST/HierCC [HC5]), a pathogen-specific genotyping scheme (sonneityper), and two k-mer based approaches (PopPUNK and KPop), on a *bona fide* UK surveillance dataset (n = 3,639 isolates from between 2016 and 2022), and stratify analyses by demographics (i.e. presumptive MSM [pMSM] versus non-pMSM).

Comparison metrics indicate that t10 clustering method groups data more broadly than HC5, and k-mer-based methods may capture genetic variation independent from SNP or allele-based approaches. Clusters derived from k-mer-based methods offer similar resolution to HC5 and reflect different demographics, but had unconvincing utility for this pathogen. These findings suggest a transmission context-aware surveillance workflow for shigellosis in high income settings: anchor routine communication on a portable allele-based backbone and augment with more granular, complementary methods (e.g., k-mer-based micro-partitioning or phylogenetic analysis) in comparatively low genomic-density regions of population structure (e.g., pMSM transmission lineages) to stabilise clusters and reduce artefactual chaining.
