## Supplementary Table 1 for "Evaluating Genomic Surveillance Methods for *Shigella sonnei* in a High-Income Setting"

### Sheet: Sheet1
Method	k	Network summary
		Components	Density	Transitivity	Mean betweenness	Weighted-mean betweenness	Score	Number of sequences removed
HDBSCAN		406	0.0077	0.0089	0.5106	0.0618	0.0088	321
BGMM	2	6	0.8607	0.9345	0.0053	0.0053	0.1301	3247
BGMM	3	10	0.4978	0.7856	0.011	0.0038	0.3945	3042
BGMM	5	19	0.2798	0.7269	0.0522	0.0291	0.5235	2561
BGMM	10	141	0.0633	0.6102	0.295	0.078	0.5716	1435
BGMM	15	356	0.0403	0.7984	0.3291	0.1387	0.7662	1636
BGMM	25	786	0.0052	0.0642	0.6258	0.227	0.0638	596
BGMM	50	1008	0.0123	0.7535	0.2562	0.2106	0.7443	1476
BGMM	91	1026	0.007	0.5344	0.2936	0.2333	0.5307	1169
