## Supplementary Table 2 for "Evaluating Genomic Surveillance Methods for *Shigella sonnei* in a High-Income Setting"

### Sheet: Sheet1
	s1	s2	ARI	AMI	NMI	VI	Vmeasure	W_s1_to_s2	AW_s1_to_s2	W_s2_to_s1	AW_s2_to_s1
Global	Genotype	t10	0.530611	0.371394	0.516413	2.61485	0.680705	0.385614	0.361248	0.99905	0.998946
	Genotype	HC5	0.311133	0.335219	0.489506	2.91155	0.656942	0.200458	0.184276	0.998676	0.998531
	Genotype	Kpop	0.109155	0.248732	0.412913	3.74981	0.547726	0.0732843	0.0611133	0.558728	0.510333
	t10	HC5	0.644485	0.817272	0.925289	0.553357	0.950114	0.496873	0.486689	0.95546	0.953693
	t10	Kpop	0.136511	0.36665	0.733455	2.82989	0.740292	0.102643	0.0908577	0.302055	0.274374
	HC5	Kpop	0.199123	0.381987	0.747935	2.675	0.761033	0.175002	0.164167	0.267813	0.252994
pMSM	Genotype	t10	0.809252	0.529485	0.622562	1.24544	0.765775	0.750557	0.680267	0.999005	0.998594
	Genotype	HC5	0.447205	0.420952	0.532266	1.80009	0.69355	0.364129	0.288173	0.998529	0.99792
	Genotype	Kpop	0.094507	0.222368	0.375596	3.22802	0.52484	0.0717978	0.0499432	0.91329	0.877422
	t10	HC5	0.576754	0.738539	0.839388	0.672571	0.905234	0.473511	0.410621	0.975553	0.968665
	t10	Kpop	0.117943	0.30564	0.578111	2.52872	0.684569	0.0854326	0.0638991	0.816465	0.764746
	HC5	Kpop	0.23274	0.403746	0.674231	2.17299	0.746544	0.159107	0.139308	0.738042	0.70675
non-pMSM	Genotype	t10	0.164479	0.27607	0.477488	3.10551	0.646351	0.0978362	0.089609	1	1
	Genotype	HC5	0.13534	0.257336	0.467439	3.23327	0.637082	0.0793817	0.0725816	1	1
	Genotype	Kpop	0.112714	0.22364	0.418524	3.69707	0.544157	0.0811745	0.0656898	0.452408	0.396681
	t10	HC5	0.772063	0.83182	0.954966	0.419065	0.96512	0.700919	0.69871	0.863866	0.862625
	t10	Kpop	0.139865	0.256178	0.722153	2.6318	0.765351	0.212442	0.199169	0.115838	0.107775
	HC5	Kpop	0.12957	0.243607	0.7206	2.59389	0.771336	0.225645	0.212595	0.0998293	0.0931802
